# SARS-CoV-2 Distribution in Residential Housing Suggests Contact Deposition and Correlates with *Rothia* sp

**DOI:** 10.1101/2021.12.06.21267101

**Authors:** Victor J Cantú, Rodolfo A. Salido, Shi Huang, Gibraan Rahman, Rebecca Tsai, Holly Valentine, Celestine G. Magallanes, Stefan Aigner, Nathan A. Baer, Tom Barber, Pedro Belda-Ferre, Maryann Betty, MacKenzie Bryant, Martin Casas Maya, Anelizze Castro-Martínez, Marisol Chacón, Willi Cheung, Evelyn S. Crescini, Peter De Hoff, Emily Eisner, Sawyer Farmer, Abbas Hakim, Laura Kohn, Alma L. Lastrella, Elijah S. Lawrence, Sydney C. Morgan, Toan T. Ngo, Alhakam Nouri, R Tyler Ostrander, Ashley Plascencia, Christopher A. Ruiz, Shashank Sathe, Phoebe Seaver, Tara Shwartz, Elizabeth W. Smoot, Thomas Valles, Gene W. Yeo, Louise C. Laurent, Rebecca Fielding-Miller, Rob Knight

## Abstract

Monitoring severe acute respiratory syndrome coronavirus 2 (SARS-CoV-2) on surfaces is emerging as an important tool for identifying past exposure to individuals shedding viral RNA. Our past work has demonstrated that SARS-CoV-2 reverse transcription-quantitative PCR (RT-qPCR) signals from surfaces can identify when infected individuals have touched surfaces such as Halloween candy, and when they have been present in hospital rooms or schools. However, the sensitivity and specificity of surface sampling as a method for detecting the presence of a SARS-CoV-2 positive individual, as well as guidance about where to sample, has not been established. To address these questions, and to test whether our past observations linking SARS-CoV-2 abundance to *Rothia* spp. in hospitals also hold in a residential setting, we performed detailed spatial sampling of three isolation housing units, assessing each sample for SARS-CoV-2 abundance by RT-qPCR, linking the results to 16S rRNA gene amplicon sequences to assess the bacterial community at each location and to the Cq value of the contemporaneous clinical test. Our results show that the highest SARS-CoV-2 load in this setting is on touched surfaces such as light switches and faucets, but detectable signal is present in many non-touched surfaces that may be more relevant in settings such as schools where mask wearing is enforced. As in past studies, the bacterial community predicts which samples are positive for SARS-CoV-2, with *Rothia* sp. showing a positive association.

**Importance:** Surface sampling for detecting SARS-CoV-2, the virus that causes coronavirus disease 2019 (COVID-19), is increasingly being used to locate infected individuals. We tested which indoor surfaces had high versus low viral loads by collecting 381 samples from three residential units where infected individuals resided, and interpreted the results in terms of whether SARS-CoV-2 was likely transmitted directly (e.g. touching a light switch) or indirectly (e.g. by droplets or aerosols settling). We found highest loads where the subject touched the surface directly, although enough virus was detected on indirectly contacted surfaces to make such locations useful for sampling (e.g. in schools, where students do not touch the light switches and also wear masks so they have no opportunity to touch their face and then the object). We also documented links between the bacteria present in a sample and the SARS-CoV-2 virus, consistent with earlier studies.
