## Supplemental Table 1 for "SARS-CoV-2 Distribution in Residential Housing Suggests Contact Deposition and Correlates with *Rothia* sp"

### Sheet: Supplemental Table 1
Apartment	Room Type	Positives	Negatives	% Positive
A	Bathroom	19	21	0.475
	Living Room	21	5	0.807692
	Kitchen	23	26	0.469388
	Living Room	11	14	0.44
	Total	74	66	0.528571
B	Bathroom	4	20	0.166667
	Living Room	12	13	0.48
	Kitchen	8	41	0.163265
	Living Room	4	14	0.222222
	Total	28	88	0.241379
C	Bathroom	22	14	0.611111
	Living Room	19	2	0.904762
	Kitchen	25	27	0.480769
	Living Room	10	6	0.625
	Total	76	49	0.608
ALL	TOTAL	178	203	0.467192
